# Topical Steroid Withdrawal is a Targetable Excess of Mitochondrial NAD+

**DOI:** 10.1101/2024.04.17.24305846

**Authors:** Nadia Shobnam, Sarini Saksena, Grace Ratley, Manoj Yadav, Prem Prashant Chaudhary, Ashleigh A Sun, Katherine N Howe, Manasi Gadkari, Luis M Franco, Sundar Ganesan, Katelyn J McCann, Amy P Hsu, Kishore Kanakabandi, Stacy Ricklefs, Justin Lack, Weiming Yu, Morgan Similuk, Magdalena A Walkiewicz, NIAID Centralized Sequencing Program, Donna D Gardner, Kelly Barta, Kathryn Tullos, Ian A Myles

## Abstract

**Background:** Topical corticosteroids (TCS) are first-line therapies for numerous skin conditions. Topical Steroid Withdrawal (TSW) is a controversial diagnosis advocated by patients with prolonged TCS exposure who report severe systemic reactions upon treatment cessation. However, to date there have been no systematic clinical or mechanistic studies to distinguish TSW from other eczematous disorders.

**Methods:** A re-analysis of a previous survey with eczematous skin disease was performed to evaluate potential TSW distinguishing symptoms. We subsequently conducted a pilot study of 16 patients fitting the proposed diagnostic criteria. We then performed: tissue metabolomics, transcriptomics, and immunostaining on skin biopsies; serum metabolomics and cytokine assessments; shotgun metagenomics on microbiome skin swabs; genome sequencing; followed by functional, mechanistic studies using human skin cell lines and mice.

**Results:** Clinically distinct TSW symptoms included burning, flushing, and thermodysregulation. Metabolomics and transcriptomics both implicated elevated NAD+ oxidation stemming from increased expression of mitochondrial complex I and conversion of tryptophan into kynurenine metabolites. These abnormalities were induced by glucocorticoid exposure both *in vitro* and in a cohort of healthy controls (N=19) exposed to TCS. Targeting complex I via either metformin or the herbal compound berberine improved outcomes in both cell culture and in an open-label case series for patients with TSW.

**Conclusion:** Taken together, our results suggest that TSW has a distinct dermatopathology. While future studies are needed to validate these results in larger cohorts, this work provides the first mechanistic evaluation into TSW pathology, and offers insights into clinical identification, pharmacogenomic candidates, and directed therapeutic strategies.
