## Supplemental Table 1 for "Topical Steroid Withdrawal is a Targetable Excess of Mitochondrial NAD+"

### Sheet: Sheet1
Participant number	Age	Gender	Self indentified race	Steroid Exposure time	Steroid use >4 months consecutive?	Steroid Avoidance Time (last use to enrollment)	Medication Used	Treatment comments
TSW1				26 months (2yr 2mo)	Yes	19 months (1yr 7mo)	berberine	1000 mg
TSW2				26 years	Yes	11 years	berberine	1000 mg for 6 weeks then increased to 1500 mg for 6 weeks
TSW3				20 years	Yes	7 years	metformin	500 mg (one week trial of 1000 mg). Initial onset of bloating with dosaging - resolved with switching from short to long-acting formulation
TSW4				27 years	Yes	51 months (4yr 3mo)	None
TSW5				29-30 years	Yes	3 years 2 months	berberine	One for only 4 weeks before identifying pregnancy and discontinuing
TSW6				5 years 9 months	Yes	3 years 3 months	metformin, changed to berberine	No complications, results from metformin were underwhelming and elected to change to berberine
TSW7				16 years	Yes	6 months	JAK inhibitor (Rinvoq)
TSW8				on off for "many years"	Yes	8 months	berberine	1000 mg (one week trial of 500 mg). When first began, mentral cycle onset was only 2 weeks prior to the last; afterwards all mentration timing returned to normal
TSW9				on off 21 years	Yes	8 years 6 months	berberine	1000 mg (5d trial of 500 mg)
TSW10				20 years	Yes	4 months	berberine, activated plasma	1000 mg (5d trial of 500 mg)
TSW11				2-3 years	Yes	10 years	berberine	500 mg oct 12 to nov 6 then off , then berberine thorn brand 200 mg
TSW12				"20+years"	Yes	more than 6 months	Chlorella/spiralina, methylated B-complex with Vit. C, omega 3 fish oil, D3-k2, bone broth protein (in mushroom coffee) and fexofenadine
TSW13				12 years 8 months	Yes	1 year 8 months	berberine	500 mg for 5 days then increased to 1000 mg and has completed 3 months of therapy
TSW14				16 years	Yes	19 months since last oral, and 24 months since last topical	Unknown
TSW15				30 years (17 consecutive)	Yes	7yr 8 mo	berberine	1000 mg (2 week trial of 500 mg)
TSW16				23 years	Yes	14 months	metformin	1000 mg (first month 500 mg, then briefly 1000 mg and resumed 500 mg at 6 week mark, since then 1000 mg)
HV1				N/A	No	N/A	N/A	N/A
HV2				N/A	No	N/A	N/A	N/A
HV3				N/A	No	N/A	N/A	N/A
HV4				N/A	No	N/A	N/A	N/A
HV5				N/A	No	N/A	N/A	N/A
HV6				N/A	No	N/A	N/A	N/A
HV7				N/A	No	N/A	N/A	N/A
HV8				N/A	No	N/A	N/A	N/A
HV9				N/A	No	N/A	N/A	N/A
HV10				N/A	No	N/A	N/A	N/A
HV11				N/A	No	N/A	N/A	N/A
AD1				6 months	No	3 years	N/A	N/A
AD2				1 month	No	2 months	N/A	N/A
AD3				In childhood	No	>10 years	N/A	N/A
AD4				168 months	Yes	Actively using	N/A	N/A
AD5				3 months	No	>3 years	N/A	N/A
AD6				Never	No	N/A	N/A	N/A
AD7				Never	No	N/A	N/A	N/A
AD8				1 month	No	5 years	N/A	N/A
AD9				6 months	No	1.5 years	N/A	N/A
AD10				Never	No	N/A	N/A	N/A
Demographic	TSW	AD	HV
Age (yrs)	37.1***	#DIV/0!	#DIV/0!
Female Gender	0.875	0.9	0.818182
Steroid exposure (yrs)	16.9***	1.79	0
